# Incorporating Real-World Clinico-Genomic Insights to Inform Diversity Enrollment Targets in Oncology Trials

**DOI:** 10.1101/2024.04.17.24305991

**Authors:** Francisco M. De La Vega, Yannick Pouliot, Brooke Rhead

## Abstract

The passage of the US Food and Drug Administration (FDA) Omnibus Reform Act of 2022 underscores a national commitment to enhancing diversity in clinical trials. This commitment recognizes not only the ethical imperative of inclusivity but also the practical necessity to ensure the safety and efficacy of medications across all demographic groups. Particularly for Phase 3 and pivotal clinical trials, the FDA has issued draft guidance that recommends sponsors to develop diversity plans with race and ethnicity (R/E) enrollment targets informed by the epidemiological landscape of the disease in the therapy’s target population. For biomarker-driven oncology trials, real-world data (RWD), especially when enriched with multimodal clinico-genomic information, holds immense promise for informing these R/E enrollment goals.

However, leveraging RWD comes with hurdles, including the overrepresentation of insured patients, significant non-random missingness in R/E data, and disparities between R/E distributions in RWD and disease incidence databases—often attributed to healthcare access and socioeconomic disparities. Here, we propose a robust methodology to harness clinico-genomic RWD, addressing these challenges through strategies that include accurate R/E imputation and incidence adjustment factors. Our approach then utilizes clinical data and biomarker prevalence in RWD to derive a data-driven R/E distribution for clinical trial enrollment targets.

Through a case study on a hypothetical biomarker-driven clinical trial targeting prostate adenocarcinoma and leveraging a cohort from the Tempus clinco-genomic database, we demonstrate the application of our methodology. This example illustrates the potential of RWD to offer enrollment target scenarios, grounded in disease epidemiology and empirical R/E distributions adjusted for biomarker prevalence. Such data-driven targets are pivotal for the development of informed and equitable diversity plans in oncology clinical trials, paving the way for more representative and generalizable research outcomes.
