## Supplementary Tables 2-3 for "Incorporating Real-World Clinico-Genomic Insights to Inform Diversity Enrollment Targets in Oncology Trials"

### Sheet: Supplementary Table 2
Supplemental Table 2. Results of significance testing for differences between expected and observed R/E distributions
Cancer cohort	Imputed race and ethnicity	2 tailed combined p-value	Corrected FDR combined p-value
Brain/CNS cancer	Hispanic or Latino	1	1
Brain/CNS cancer	NH Asian	1	1
Brain/CNS cancer	NH Black	1	1
Brain/CNS cancer	NH White	0.38538	1
Breast cancer	Hispanic or Latino	1	1
Breast cancer	NH Asian	9.3e-05	0.000531353
Breast cancer	NH Black	1	1
Breast cancer	NH White	1.18e-19	2.36e-18
Colorectal cancer	Hispanic or Latino	1	1
Colorectal cancer	NH Asian	1	1
Colorectal cancer	NH Black	1	1
Colorectal cancer	NH White	3.85e-16	5.13e-15
Gastroesophageal cancer	Hispanic or Latino	0.027512	0.100044
Gastroesophageal cancer	NH Asian	1	1
Gastroesophageal cancer	NH Black	0.000568794	0.00252797
Gastroesophageal cancer	NH White	0.746199	1
Kidney cancer	Hispanic or Latino	1	1
Kidney cancer	NH Asian	1	1
Kidney cancer	NH Black	0.0707792	0.235931
Kidney cancer	NH White	1	1
Lung cancer	Hispanic or Latino	1.37e-11	1.1e-10
Lung cancer	NH Asian	1	1
Lung cancer	NH Black	1	1
Lung cancer	NH White	2.72e-39	1.09e-37
Melanoma	Hispanic or Latino	1.97e-06	1.32e-05
Melanoma	NH Asian	1	1
Melanoma	NH Black	1	1
Melanoma	NH White	2.99e-14	2.99e-13
Pancreatic cancer	Hispanic or Latino	0.490719	1
Pancreatic cancer	NH Asian	1	1
Pancreatic cancer	NH Black	0.0148373	0.059349
Pancreatic cancer	NH White	0.521361	1
Prostate cancer	Hispanic or Latino	0.000143175	0.000715875
Prostate cancer	NH Asian	1	1
Prostate cancer	NH Black	1	1
Prostate cancer	NH White	0.417962	1
Urinary Tract cancer	Hispanic or Latino	1	1
Urinary Tract cancer	NH Asian	1	1
Urinary Tract cancer	NH Black	1	1
Urinary Tract cancer	NH White	1	1

### Sheet: Supplementary Table 3
Supplamentary Table 3. Disparity calculations for prostate cancer cohort
State	Race and ethnicity	DF	WDF	Fractions of xT patients in category for state	Fraction of USCS patients in category for state	AW (adjusted weight for state)	NAW (normalized adjusted weight for state)	Total adjusted weight for state (Sum NAW)
AR	NH Black	-0.00174285	-9.68307e-06	0.194175	0.195918	0.000295117	0.00555588	0.0531179
AR	NH White	-0.0258296	-0.000143506	0.757282	0.783111	0.000295117	0.00555588	0.0531179
AR	NH Asian	0.00542129	3.01201e-05	0.00970874	0.00428745	0.000295117	0.00555588	0.0531179
AR	Hispanic or Latino	0.0221512	0.000123069	0.038835	0.0166838	0.000295117	0.00555588	0.0531179
AZ	NH Asian	0.0139716	0.000181233	0.025641	0.0116694	0.000689019	0.0129715	0.0531179
AZ	Hispanic or Latino	0.00849042	0.000110134	0.141026	0.132535	0.000689019	0.0129715	0.0531179
AZ	NH White	-0.0428509	-0.000555841	0.762821	0.805671	0.000689019	0.0129715	0.0531179
AZ	NH Black	0.0203889	0.000264474	0.0705128	0.0501239	0.000689019	0.0129715	0.0531179
CA	Hispanic or Latino	-0.0870176	-0.0314272	0.112565	0.199583	0.019184	0.361159	0.0531179
CA	NH Asian	0.0170987	0.00617535	0.106021	0.0889222	0.019184	0.361159	0.0531179
CA	NH White	0.0804302	0.0290481	0.695026	0.614596	0.019184	0.361159	0.0531179
CA	NH Black	-0.0105113	-0.00379624	0.0863874	0.0968987	0.019184	0.361159	0.0531179
CT	NH Black	0.00216517	6.4604e-06	0.116279	0.114114	0.000158492	0.00298378	0.0531179
CT	NH White	-0.0167215	-4.98934e-05	0.790698	0.807419	0.000158492	0.00298378	0.0531179
CT	Hispanic or Latino	-0.0675989	-0.0002017	0	0.0675989	0.000158492	0.00298378	0.0531179
CT	NH Asian	0.0821553	0.000245133	0.0930233	0.010868	0.000158492	0.00298378	0.0531179
FL	Hispanic or Latino	-0.0866292	-0.00195889	0.0769231	0.163552	0.00120112	0.0226123	0.0531179
FL	NH White	0.038829	0.000878012	0.707692	0.668863	0.00120112	0.0226123	0.0531179
FL	NH Black	0.0104043	0.000235264	0.169231	0.158827	0.00120112	0.0226123	0.0531179
FL	NH Asian	0.037396	0.000845609	0.0461538	0.00875786	0.00120112	0.0226123	0.0531179
GA	NH Asian	-0.00201633	-3.15127e-05	0.0117647	0.013781	0.000830166	0.0156287	0.0531179
GA	Hispanic or Latino	0.0102476	0.000160158	0.0352941	0.0250465	0.000830166	0.0156287	0.0531179
GA	NH White	0.130114	0.00203352	0.705882	0.575768	0.000830166	0.0156287	0.0531179
GA	NH Black	-0.138345	-0.00216216	0.247059	0.385404	0.000830166	0.0156287	0.0531179
IL	NH White	-0.0582103	-0.00778189	0.667185	0.725395	0.0071011	0.133686	0.0531179
IL	Hispanic or Latino	0.0125991	0.00168432	0.0793157	0.0667166	0.0071011	0.133686	0.0531179
IL	NH Asian	-0.00540563	-0.000722655	0.0171073	0.0225129	0.0071011	0.133686	0.0531179
IL	NH Black	0.0510169	0.00682023	0.236392	0.185375	0.0071011	0.133686	0.0531179
IN	NH Black	0.0243742	0.000678267	0.13986	0.115486	0.00147813	0.0278273	0.0531179
IN	NH Asian	0.00521901	0.000145231	0.0104895	0.0052705	0.00147813	0.0278273	0.0531179
IN	Hispanic or Latino	0.0110583	0.000307721	0.0314685	0.0204103	0.00147813	0.0278273	0.0531179
IN	NH White	-0.0406514	-0.00113122	0.818182	0.858833	0.00147813	0.0278273	0.0531179
KY	NH Black	-0.0228103	-8.70571e-05	0.0740741	0.0968843	0.000202728	0.00381658	0.0531179
KY	Hispanic or Latino	0.0104093	3.97277e-05	0.0185185	0.00810926	0.000202728	0.00381658	0.0531179
KY	NH Asian	-0.00206288	-7.87315e-06	0	0.00206288	0.000202728	0.00381658	0.0531179
KY	NH White	0.0144639	5.52025e-05	0.907407	0.892944	0.000202728	0.00381658	0.0531179
LA	NH Asian	0.0111576	6.17182e-05	0.0169492	0.00579151	0.00029382	0.00553147	0.0531179
LA	Hispanic or Latino	0.0150759	8.3392e-05	0.0338983	0.0188224	0.00029382	0.00553147	0.0531179
LA	NH White	-0.0754414	-0.000417302	0.542373	0.617814	0.00029382	0.00553147	0.0531179
LA	NH Black	0.0492078	0.000272192	0.40678	0.357572	0.00029382	0.00553147	0.0531179
MD	Hispanic or Latino	0.0439893	0.000218764	0.0697674	0.0257781	0.000264161	0.00497311	0.0531179
MD	NH Asian	0.0187773	9.33818e-05	0.0465116	0.0277343	0.000264161	0.00497311	0.0531179
MD	NH Black	-0.0723049	-0.000359581	0.302326	0.37463	0.000264161	0.00497311	0.0531179
MD	NH White	0.00953828	4.7435e-05	0.581395	0.571857	0.000264161	0.00497311	0.0531179
MI	NH White	-0.194291	-0.00671339	0.62069	0.814981	0.00183539	0.0345532	0.0531179
MI	NH Asian	-0.00428939	-0.000148212	0.00492611	0.0092155	0.00183539	0.0345532	0.0531179
MI	NH Black	0.168571	0.00582468	0.330049	0.161478	0.00183539	0.0345532	0.0531179
MI	Hispanic or Latino	0.0300096	0.00103693	0.044335	0.0143254	0.00183539	0.0345532	0.0531179
MN	Hispanic or Latino	0.0313184	0.000280608	0.0425532	0.0112348	0.000475927	0.00895983	0.0531179
MN	NH White	0.0250137	0.000224118	0.957447	0.932433	0.000475927	0.00895983	0.0531179
MN	NH Asian	-0.00875574	-7.84499e-05	0	0.00875574	0.000475927	0.00895983	0.0531179
MN	NH Black	-0.0475763	-0.000426276	0	0.0475763	0.000475927	0.00895983	0.0531179
MO	NH Asian	0.0105886	0.000294569	0.0163399	0.00575126	0.00147771	0.0278194	0.0531179
MO	Hispanic or Latino	0.0161344	0.00044885	0.0261438	0.0100094	0.00147771	0.0278194	0.0531179
MO	NH White	-0.0976668	-0.00271704	0.754902	0.852569	0.00147771	0.0278194	0.0531179
MO	NH Black	0.0709437	0.00197362	0.202614	0.131671	0.00147771	0.0278194	0.0531179
NC	NH White	-0.149712	-0.00452472	0.545455	0.695166	0.00160537	0.0302229	0.0531179
NC	NH Black	0.0925032	0.00279571	0.369697	0.277194	0.00160537	0.0302229	0.0531179
NC	Hispanic or Latino	0.0461907	0.00139602	0.0666667	0.0204759	0.00160537	0.0302229	0.0531179
NC	NH Asian	0.011018	0.000332995	0.0181818	0.00716383	0.00160537	0.0302229	0.0531179
NJ	NH White	-0.116461	-0.00155888	0.573333	0.689794	0.000711008	0.0133855	0.0531179
NJ	NH Black	0.180803	0.00242013	0.346667	0.165864	0.000711008	0.0133855	0.0531179
NJ	NH Asian	-0.0108555	-0.000145306	0.0266667	0.0375222	0.000711008	0.0133855	0.0531179
NJ	Hispanic or Latino	-0.0534866	-0.000715944	0.0533333	0.10682	0.000711008	0.0133855	0.0531179
OH	NH White	-0.00750951	-0.000508497	0.831832	0.839341	0.00359681	0.0677137	0.0531179
OH	NH Black	0.00548813	0.000371622	0.15015	0.144662	0.00359681	0.0677137	0.0531179
OH	Hispanic or Latino	0.00147945	0.000100179	0.012012	0.0105326	0.00359681	0.0677137	0.0531179
OH	NH Asian	0.00054193	3.66961e-05	0.00600601	0.00546408	0.00359681	0.0677137	0.0531179
OK	Hispanic or Latino	0.0534072	0.000134713	0.0816327	0.0282254	0.000133983	0.00252238	0.0531179
OK	NH Asian	-0.00927825	-2.34033e-05	0	0.00927825	0.000133983	0.00252238	0.0531179
OK	NH White	-0.0550436	-0.000138841	0.795918	0.850962	0.000133983	0.00252238	0.0531179
OK	NH Black	0.0109147	2.75309e-05	0.122449	0.111534	0.000133983	0.00252238	0.0531179
PA	NH White	0.0395026	0.000967588	0.881818	0.842316	0.00130108	0.0244943	0.0531179
PA	NH Asian	0.00824752	0.000202017	0.0181818	0.0099343	0.00130108	0.0244943	0.0531179
PA	Hispanic or Latino	-0.0277031	-0.000678569	0	0.0277031	0.00130108	0.0244943	0.0531179
PA	NH Black	-0.020047	-0.000491036	0.1	0.120047	0.00130108	0.0244943	0.0531179
RI	NH Black	0.119597	0.000151691	0.176471	0.0568733	6.73721e-05	0.00126835	0.0531179
RI	NH Asian	0.00877596	1.1131e-05	0.0147059	0.00592992	6.73721e-05	0.00126835	0.0531179
RI	Hispanic or Latino	0.0668543	8.47947e-05	0.132353	0.0654987	6.73721e-05	0.00126835	0.0531179
RI	NH White	-0.195228	-0.000247617	0.676471	0.871698	6.73721e-05	0.00126835	0.0531179
SC	NH White	0.11884	0.000439318	0.780488	0.661648	0.000196362	0.00369673	0.0531179
SC	NH Black	-0.197609	-0.000730508	0.121951	0.319561	0.000196362	0.00369673	0.0531179
SC	Hispanic or Latino	0.0834537	0.000308506	0.097561	0.0141073	0.000196362	0.00369673	0.0531179
SC	NH Asian	-0.00468384	-1.73149e-05	0	0.00468384	0.000196362	0.00369673	0.0531179
TN	Hispanic or Latino	0.0148343	0.00027182	0.0258065	0.0109722	0.00097332	0.0183238	0.0531179
TN	NH Black	-0.0279287	-0.00051176	0.167742	0.195671	0.00097332	0.0183238	0.0531179
TN	NH White	0.0117037	0.000214455	0.8	0.788296	0.00097332	0.0183238	0.0531179
TN	NH Asian	0.0013908	2.54847e-05	0.00645161	0.00506081	0.00097332	0.0183238	0.0531179
TX	Hispanic or Latino	0.00550819	0.000619002	0.193146	0.187638	0.0059693	0.112378	0.0531179
TX	NH Black	0.0524013	0.00588878	0.221184	0.168782	0.0059693	0.112378	0.0531179
TX	NH Asian	0.0317773	0.00357109	0.0529595	0.0211822	0.0059693	0.112378	0.0531179
TX	NH White	-0.0896868	-0.0100789	0.53271	0.622397	0.0059693	0.112378	0.0531179
UT	Hispanic or Latino	0.0761868	0.000356313	0.133333	0.0571465	0.000248423	0.00467683	0.0531179
UT	NH Asian	0.0128741	6.021e-05	0.025	0.0121259	0.000248423	0.00467683	0.0531179
UT	NH White	-0.0855263	-0.000399992	0.833333	0.91886	0.000248423	0.00467683	0.0531179
UT	NH Black	-0.00353457	-1.65306e-05	0.00833333	0.0118679	0.000248423	0.00467683	0.0531179
VA	NH Black	-0.00334863	-4.98934e-05	0.282258	0.285607	0.000791438	0.0148997	0.0531179
VA	Hispanic or Latino	0.0148414	0.000221132	0.0403226	0.0254812	0.000791438	0.0148997	0.0531179
VA	NH Asian	-0.0174167	-0.000259502	0.00806452	0.0254812	0.000791438	0.0148997	0.0531179
VA	NH White	0.00592388	8.82637e-05	0.669355	0.663431	0.000791438	0.0148997	0.0531179
WA	Hispanic or Latino	0.000547583	5.49511e-06	0.0315789	0.0310314	0.00053305	0.0100352	0.0531179
WA	NH White	0.0255811	0.000256712	0.905263	0.879682	0.00053305	0.0100352	0.0531179
WA	NH Asian	-0.0296431	-0.000297475	0.0105263	0.0401694	0.00053305	0.0100352	0.0531179
WA	NH Black	0.00351445	3.52683e-05	0.0526316	0.0491171	0.00053305	0.0100352	0.0531179
WI	NH Asian	-0.00450164	-0.000127418	0	0.00450164	0.0015035	0.0283049	0.0531179
WI	Hispanic or Latino	0.0189231	0.000535615	0.0351562	0.0162332	0.0015035	0.0283049	0.0531179
WI	NH Black	-0.0429005	-0.00121429	0.0195312	0.0624318	0.0015035	0.0283049	0.0531179
WI	NH White	0.0284791	0.000806098	0.945312	0.916833	0.0015035	0.0283049	0.0531179
